# Functional consequences of genetic risk for neuropsychiatric conditions at chr22q

**DOI:** 10.1101/2025.07.01.25330642

**Authors:** Ajay Nadig, Matthew Tegtmeyer, Ajinkya Patil, Yingzhe Zhang, Emi Ling, Daniel Weiner, Dhara Liyanage, Serkan Erdin, Rachita Yadav, Jonas Bybjerg-Grauholm, Ryan L Collins, iPSYCH Consortium, Psychiatric Genomics Consortium Autism Working Group, Jakob Grove, Anders D. Børglum, Michael Talkowski, Luke O’Connor, Cigall Kadoch, Steven McCarroll, Ralda Nehme, Elise B. Robinson

## Abstract

Understanding how common and rare genetic variation raises risk for neuropsychiatric disease remains a major challenge. We identify the long arm of chromosome 22 (chr22q) as a region where common polygenic risk for schizophrenia, autism, ADHD, and lower IQ is associated with coordinated downregulation of gene expression in postmortem human brain tissue. The effects are strikingly consistent between neuropsychiatric diagnoses and across brain cell types, and appear to be specific to brain-related traits. We observe that common variant risk for neuropsychiatric diseases has remarkably diffuse expression associations across chr22q, including long-range aggregate associations between genetic variants and genes over 10 Mb away. Polygenic risk for psychiatric disease at chr22q is more strongly associated with lower cognitive ability than elsewhere in the genome, suggesting phenotypic convergence with the 22q11.2 deletion, a rare genetic disorder that causes intellectual disability, schizophrenia, autism, and ADHD. Using human iPSC data, we show that the 22q11.2del induces similarly broad expression downregulation across chr22q in multiple neural cell types and experimental settings. Altogether, our results nominate chr22q as a regulatory hub in neuropsychiatric disease, where common and rare genetic risk factors converge both functionally and phenotypically.
