## Supplementary Table for "Functional consequences of genetic risk for neuropsychiatric conditions at chr22q"

chr	start	end
1	134901	33134901
1	33134901	66134901
1	66134901	99134901
1	143767144	176767144
1	176767144	209767144
1	209767144	242767144
2	38814	33038814
2	33038814	66038814
2	95537178	128537178
2	128537178	161537178
2	161537178	194537178
2	194537178	227537178
3	238279	33238279
3	33238279	66238279
3	93591881	126591881
3	126591881	159591881
3	164770591	197770591
4	53179	33053179
4	52709166	85709166
4	85709166	118709166
4	118709166	151709166
4	151709166	184709166
5	140373	33140373
5	49692026	82692026
5	82692026	115692026
5	115692026	148692026
6	291630	33291630
6	62284008	95284008
6	95284008	128284008
6	128284008	161284008
7	192969	33192969
7	63505821	96505821
7	96505821	129505821
8	182137	33182137
8	48173167	81173167
8	81173167	114173167
9	116237	33116237
9	65503363	98503363
9	98503363	131503363
10	92828	33092828
10	43084555	76084555
10	76084555	109084555
11	167784	33167784
11	55029658	88029658
11	88029658	121029658
12	147052	33147052
12	38710380	71710380
12	71710380	104710380
13	19747910	52747910
13	52747910	85747910
14	19377522	52377522
14	52377522	85377522
15	20737094	53737094
15	53737094	86737094
16	64043	33064043
16	46614466	79614466
17	25263006	58263006
18	18526867	51526867
20	29611857	62611857
21	14741931	47741931
22	16256441	49256441
